# Serious Gaming and Eye-Tracking for the Screening, Monitoring, Diagnosis and Treatment of Neurodevelopmental Disorders in Children: A Systematic Literature Review

**DOI:** 10.1101/2025.09.16.25335869

**Authors:** Muhammad Farooq Shaikh, Ciara Higley, Cecilia Campanile, Rebecca Francis, Elyssa Panja, Silvia Santacaterina, Giacomo Pratesi, Davide Piaggio

## Abstract

Neurological development between the ages of 3 to 11 is crucial to the shaping of infrastructural capabilities like the executive functions that enable the child to achieve academically and socially. Such development can be hindered by neurodevelopmental disorders (NDDs) like attention deficit hyperactivity disorder (ADHD), Dyslexia, and Dysgraphia, which affect 5-10% of the world population of children. Although the importance of early screening is acknowledged, inadequacies such as access barriers, long waiting time, and excessive cost lead to late detection, even when potential issues are identified. This PRISMA-based systematic review examines the role of technology and serious games that may screen and treat NDDs in children early. The PubMed and Scopus databases were utilized, and research published between 2013, and February of 2025 was reviewed, where the age interval of the sampled children was between 3 and 11, and extended to 21 in relevant cases. Some of the tools reviewed are eye-tracking systems, machine learning models, mobile applications, and serious games. The quality of studies was assessed by the Mixed Methods Appraisal Tool (MMAT) and the results synthesized narratively. Out of 3,129 records, 37 studies were included according to the inclusion criteria. Findings indicated that although numerous technologies showed promise in recognizing and assisting children with NDDs, the majority had limited capabilities in scalability, longitudinal tracking, and practical application as the following was minimal, and the length of follow-up was low. In summary, the possibilities of using technology to better diagnose and intervene early are promising, although cost, training and implementation frameworks aligned with the NHS are critical barriers.
