## Supplementary Material 3 for "Serious Gaming and Eye-Tracking for the Screening, Monitoring, Diagnosis and Treatment of Neurodevelopmental Disorders in Children: A Systematic Literature Review"

### Sheet: MMAT Final Table
				SCREENING QUESTIONS		1. QUALITATIVE STUDIES					2. RANDOMIZED CONTROLLED TRIALS					3. NON-RANDOMIZED STUDIES					4. QUANTITATIVE DESCRIPTIVE STUDIES					5. MIXED METHODS STUDIES					COMMENTS
Review	First author	Year	Citation	S1. Are there clear research questions?	S2. Do the collected data allow to address the research questions?	1.1. Is the qualitative approach appropriate to answer the research question?	1.2. Are the qualitative data collection methods adequate to address the research question?	1.3. Are the findings adequately derived from the data?	1.4. Is the interpretation of results sufficiently substantiated by data?	1.5. Is there coherence between qualitative data sources, collection, analysis and interpretation?	2.1. Is randomization appropriately performed?	2.2. Are the groups comparable at baseline?	2.3. Are there complete outcome data?	2.4. Are outcome assessors blinded to the intervention provided?	2.5 Did the participants adhere to the assigned intervention?	3.1. Are the participants representative of the target population?	3.2. Are measurements appropriate regarding both the outcome and intervention (or exposure)?	3.3. Are there complete outcome data?	3.4. Are the confounders accounted for in the design and analysis?	3.5. During the study period, is the intervention administered (or exposure occurred) as intended?	4.1. Is the sampling strategy relevant to address the research question?	4.2. Is the sample representative of the target population?	4.3. Are the measurements appropriate?	4.4. Is the risk of nonresponse bias low?	4.5. Is the statistical analysis appropriate to answer the research question?	5.1. Is there an adequate rationale for using a mixed methods design to address the research question?	5.2. Are the different components of the study effectively integrated to answer the research question?	5.3. Are the outputs of the integration of qualitative and quantitative components adequately interpreted?	5.4. Are divergences and inconsistencies between quantitative and qualitative results adequately addressed?	5.5. Do the different components of the study adhere to the quality criteria of each tradition of the methods involved?
Niemelä2020	Niemelä	2020	Niemelä, M., Kärkkäinen, T., Äyrämö, S., Ronimus, M., Richardson, U., & Lyytinen, H. (2020). Game learning analytics for understanding reading skills in transparent writing system. British Journal of Educational Technology, 51(6), 2376–2390. https://doi.org/10.1111/bjet.12916	Yes	Yes											Can't tell	Yes	No	Can't tell	Yes											Outcome data are not public because of partecipants' privacy but are available on request.
Schmitt	Schmitt	2018	K.Schmitt, et al. (2018). Learning through play: The impact of web-based games on early literacy development. Computers in Human Behaviour, 81, 378-389. https://doi.org/10.1016/j.chb.2017.12.036	Yes	Yes						Yes	Can't tell	Yes	Can't tell	Can't tell
Heller	Heller	2013	M.Heller, et al. (2013). A Machine Learning-Based Analysis of Game Data for Attention Deficit Hyperactivity Disorder Assessment, Games for Health Journal, 2(5), DOI: 10.1089/g4h.2013.0058	Yes	Yes											Yes	Yes	Yes	Can't tell	Can't tell
Jafarlou	Jafarlou	2020	Fatemeh Jafarlou , Farnoush Jarollahi , Mohsen Ahadi & Vahid Sadeghi-Firoozabadi (2020): Effects of oculomotor rehabilitation on the cognitive performance of dyslexic children with concurrent eye movement abnormalities, Early Child Development and Care, DOI: 10.1080/03004430.2020.1793759	Yes	Yes											No	Yes	Yes	Can't tell	Yes
Larco	Larco	2021	Larco, A.; Carrillo, J.; Chicaiza, N.; Yanez, C.; Luján-Mora, S. Moving beyond Limitations: Designing the Helpdys App for Children with Dyslexia in Rural Areas. Sustainability 2021, 13, 7081. https://doi.org/10.3390/su13137081	Yes	Yes											Yes	Can't tell	Yes	Can't tell	Can't tell
Slobodin, O, et al. 2020	Slobodin	2020	Slobodin O, Yahav I, Berger I. A Machine-Based Prediction Model of ADHD Using CPT Data. Front Hum Neurosci. 2020 Sep 17;14:560021. doi: 10.3389/fnhum.2020.560021. PMID: 33093829; PMCID: PMC7528635.	Yes	Yes											yes	yes	No	Can't tell	yes
Alt et al, 2017	Alt	2017	Alt M., Hogan T., Green S., Gray S., Cabbage K., Cowan N. AUTHOR FULL NAMES: Alt, Mary; Hogan, Tiffany; Green, Samuel; Gray, Shelley; Cabbage, Kathryn; Cowan, Nelson; Word learning deficits in children with dyslexia (2017) Journal of Speech, Language, and Hearing Research, 60 (4), pp. 1012 - 1028, Cited 40 times. DOI: 10.1044/2016_JSLHR-L-16-0036 https://www.scopus.com/inward/record.uri?eid=2-s2.…	Yes	Yes											Yes	Yes	Yes	Can't tell	Yes
de Ven et al, 2017	de Ven	2017	van de Ven M., de Leeuw L., van Weerdenburg M., Steenbeek-Planting E.G. AUTHOR FULL NAMES: van de Ven, M.; de Leeuw, L.; van Weerdenburg, M.; Steenbeek-Planting, E.G.; Early reading intervention by means of a multicomponent reading game (2017) Journal of Computer Assisted Learning, 33 (4), pp. 320 - 333, Cited 29 times. DOI: 10.1111/jcal.12181 https://www.scopus.com/inward/record.uri?eid=2-s2.0-8…	Yes	Yes											Yes	Yes	Yes	Can't tell	Yes
García-Redondo et al, 2019	García-Redondo	2019	García-Redondo P., García T., Areces D., Núñez J.C., Rodríguez C. AUTHOR FULL NAMES: García-Redondo, Patricia; García, Trinidad; Areces, Débora; Núñez, José Carlos; Rodríguez, Celestino; Serious games and their effect improving attention in students with learning disabilities (2019) International Journal of Environmental Research and Public Health, 16 (14), art. no. 2480, Cited 34 times. DOI: 10.…	Yes	Yes											Yes	Yes	Yes	Can't tell	Yes
Rello et al, 2020	Rello	2020	Rello L., Baeza-Yates R., Ali A., Bigham J.P., Serra M. AUTHOR FULL NAMES: Rello, Luz; Baeza-Yates, Ricardo; Ali, Abdullah; Bigham, Jeffrey P.; Serra, Miquel; Predicting risk of dyslexia with an online gamified test (2020) PLoS ONE, 15 (12 December), art. no. e0241687, Cited 32 times. DOI: 10.1371/journal.pone.0241687 https://www.scopus.com/inward/record.uri?eid=2-s2.0-85097123728&doi=10.1371%2fj…	Yes	Yes											Yes	Yes	Yes	Can't tell	Yes
rauschenberger 2022	Rauschenberger	2022	RAUSCHENBERGER, M., BAEZA-YATES, R. & RELLO, L. 2022. A universal screening tool for dyslexia by a web-game and machine learning. Frontiers in Computer Science, 3.	No	No											Yes	Yes	No	Can't tell	Yes
Perochon, 2023	Perochon	2023	PEROCHON, S. 2023. A tablet-based game for the assessment of Visual Motor Skills in Autistic Children. npj Digital Medicine, 6.	Yes	No											Yes	Yes	No	Can't tell	Yes
Apiquian, 2020	Apiquian	2020	APIQUIAN, R., ULLOA, R. E. & VICTORIA, G. 2020. Standardization and validity of Chefmania, a video game designed as a cognitive screening test for children. Humanities and Social Sciences Communications, 7, 51.	No	No											Yes	Yes	No	Can't tell	Yes
Piazzalunga, 2023	Piazzalunga	2023	PIAZZALUNGA, C., DUI, L. G., TERMINE, C., BORTOLOZZO, M., MATTEUCCI, M. & FERRANTE, S. 2023. Investigating Visual Perception Impairments through Serious Games and Eye Tracking to Anticipate Handwriting Difficulties. Sensors, 23, 1765.	No	No											Yes	Yes	No	Can't tell	Yes
Masulli et al, 2018	Masulli	2018	MASULLI, F., GALLUCCIO, M., GERARD, C.-L., PEYRE, H., ROVETTA, S. & BUCCI, M. P. 2018. Effect of different font sizes and of spaces between words on eye movement performance: An eye tracker study in dyslexic and non-dyslexic children. Vision research, 153, 24-29.	Yes	Yes											Yes	Yes	Yes	Can't tell	Yes
Bonifacci et al, 2023	Bonifacci	2023	BONIFACCI, P., TOBIA, V., SANSAVINI, A. & GUARINI, A. 2023. Eye-Movements in a Text Reading Task: A Comparison of Preterm Children, Children with Dyslexia and Typical Readers. Brain Sciences, 13, 425.	Yes	Yes											Yes	Yes	Yes	Can't tell	Yes
Nilsson Benfatto et al., 2016	Nilsson Benfatto	2016	NILSSON BENFATTO, M., ÖQVIST SEIMYR, G., YGGE, J., PANSELL, T., RYDBERG, A. & JACOBSON, C. 2016. Screening for dyslexia using eye tracking during reading. PloS one, 11, e0165508.	Yes	Yes											Can't tell	Yes	Yes	Can't tell	Yes
Türkan et al., 2016	Türkan	2016	TÜRKAN, B. N., AMADO, S., ERCAN, E. S. & PERÇINEL, I. 2016. Comparison of change detection performance and visual search patterns among children with/without ADHD: Evidence from eye movements. Research in developmental disabilities, 49, 205-215.	Yes	Yes											Yes	Yes	Can't tell	No	Yes
Vajs et al., 2022	Vajs	2022	VAJS, I., KOVIĆ, V., PAPIĆ, T., SAVIĆ, A. M. & JANKOVIĆ, M. M. 2022. Spatiotemporal eye-tracking feature set for improved recognition of dyslexic reading patterns in children. Sensors, 22, 4900.	Yes	Yes											Yes	Yes	Yes	Yes	Yes
Van Viersen et al., 2013	Van Viersen	2013	VAN VIERSEN, S., SLOT, E. M., KROESBERGEN, E. H., VAN'T NOORDENDE, J. E. & LESEMAN, P. P. 2013. The added value of eye-tracking in diagnosing dyscalculia: A case study. Frontiers in psychology, 4, 679.	Yes	Yes											Can't tell	Yes	Can't tell	Can't tell	Yes
Prabha and Bhargavi, 2020	Prabha and Bhargavi	2020	PRABHA, A. J. & BHARGAVI, R. 2020. Predictive model for dyslexia from fixations and saccadic eye movement events. Computer Methods and Programs in Biomedicine, 195, 105538.	Yes	Yes											Yes	Yes	Yes	Can't tell	Yes
Jothi Prabha and Bhargavi, 2022	Jothi Prabha and Bhargavi	2022	JOTHI PRABHA, A. & BHARGAVI, R. 2022. Prediction of dyslexia from eye movements using machine learning. IETE Journal of Research, 68, 814-823.	Yes	Yes											Yes	Yes	Yes	Yes	Yes
Moiroud et al., 2018	Moiroud	2018	MOIROUD, L., GERARD, C. L., PEYRE, H. & BUCCI, M. P. 2018. Developmental Eye Movement test and dyslexic children: A pilot study with eye movement recordings. PLoS One, 13, e0200907.	Yes	Yes											Yes	Yes	Yes	Can't tell	Yes
Garcia-Zapirain et al., 2017	Garcia-Zapirain	2017	GARCIA-ZAPIRAIN, B., DE LA TORRE DÍEZ, I. & LÓPEZ-CORONADO, M. 2017. Dual system for enhancing cognitive abilities of children with ADHD using leap motion and eye-tracking technologies. Journal of medical systems, 41, 1-8.	Yes	Yes											Can't tell	Yes	Yes	Yes	Yes
Peters et al., 2020	Peters	2020	Peters, J. L., Bavin, E. L., & Crewther, S. G. 2020. Eye Movements During RAN as an Operationalization of the RAN-Reading “Microcosm.” Frontiers in Human Neuroscience, 14. https://doi.org/10.3389/fnhum.2020.00067	Yes	Yes											Yes	Yes	Yes	Can't tell	Yes											Outcome data are available on request.
Jafarlou et al., 2017	Jafarlou	2017	Jafarlou, F., Jarollahi, F., Ahadi, M., Sadeghi-Firoozabadi, V., & Haghani, H. 2017. Oculomotor rehabilitation in children with dyslexia. Medical Journal of the Islamic Republic of Iran., 31(1), 829–837. https://doi.org/10.14196/mjiri.31.125	Yes	Yes											Yes	Yes	No	No	Yes
Korneev et al., 2018	Korneev	2018	Korneev, A. A., Matveeva, E. Y., & Akhutina, T. V. 2018. What We Can Learn about Reading Development from the Analysis of Eye Movements. Human Physiology., 44(2), 183–190. https://doi.org/10.1134/S036211971802010X	Yes	Yes											Can't tell	Yes	No	No	Yes
Vajs I. et al. (2023)	Vajs	2023	Vajs, I., Papić, T., Ković, V., Savić, A. M., & Janković, M. M. (2023). Accessible dyslexia detection with real-time reading feedback through robust interpretable eye-tracking features. Brain Sciences, 13(3), 405.	Yes	Yes											Can't tell	Yes	Yes	No	Yes
Sweere D.J.J. et al. (2022)	Sweere	2022	Sweere, D. J., Pel, J. J., Kooiker, M. J., van Dijk, J. P., van Gemert, E. J., Hurks, P. P., ... & Hendriksen, J. G. (2022). Clinical utility of eye tracking in assessing distractibility in children with neurological disorders or ADHD: A cross-sectional study. Brain Sciences, 12(10), 1369.	Yes	Yes											Can't tell	Yes	Yes	Can't tell	Yes
Ikermane M. et al. (2023)	Ikermane	2023	M. Ikermane and A. El Mouatasim, "Dyslexia deep clustering using webcam-based eye tracking," IAES International Journal of Artificial Intelligence (IJ-AI), vol. 12, p. 1892, 12/01 2023, doi: 10.11591/ijai.v12.i4.pp1892-1900.	Yes	Yes											Can't tell	Yes	Yes	Can't tell	Yes
Takahashi et al., 2024	Takahashi	2024	Takahashi, N., Ono, T., Omori, Y., Iizumi, M., Kato, H., Kasuno, S., ... & Tsuchiya, K. J. (2024). Assessment of executive functions using a 3D-video game in children and adolescents with ADHD. Frontiers in Psychiatry, 15, 1407703.	Yes	Yes						No	Can't tell	Yes	No	Yes	Yes	Yes	Yes	Can't tell	Yes
Fernández-Martín et al., 2024	Fernández-Martín	2024	Fernández-Martín, P., Rodríguez-Herrera, R., Cánovas, R., Díaz-Orueta, U., Martínez de Salazar, A., & Flores, P. (2024). Data-driven profiles of attention-deficit/hyperactivity disorder using objective and ecological measures of attention, distractibility, and hyperactivity. European child & adolescent psychiatry, 33(5), 1451-1463.	Yes	Yes						No	Can't tell	Yes	No	Yes	Yes	Yes	Yes	Can't tell	Yes
Yoo et al., 2024	Yoo	2024	Yoo, J. H., Kang, C., Lim, J. S., Wang, B., Choi, C. H., Hwang, H., ... & Kim, J. W. (2024). Development of an innovative approach using portable eye tracking to assist ADHD screening: a machine learning study. Frontiers in Psychiatry, 15, 1337595.	Yes	Yes						No	Can't tell	Yes	No	Yes	Yes	Yes	Yes	Can't tell	Yes
Gomolka et al., 2024	Gomolka	2024	Gomolka, Z., Zeslawska, E., Czuba, B., & Kondratenko, Y. (2024). Diagnosing Dyslexia in Early School-Aged Children Using the LSTM Network and Eye Tracking Technology. Applied Sciences, 14(17), 8004.	Yes	Yes						No	Can't tell	Yes	No	Yes	Yes	Yes	Yes	Can't tell	Yes
Oh et al., 2024	Oh	2024	Oh, S., Joung, Y. S., Chung, T. M., Lee, J., Seok, B. J., Kim, N., & Son, H. M. (2024). Diagnosis of ADHD using virtual reality and artificial intelligence: an exploratory study of clinical applications. Frontiers in Psychiatry, 15, 1383547.	Yes	Yes						No	Can't tell	Yes	No	Yes	Yes	Yes	Yes	Can't tell	Yes
Toki et al., 2024	Toki	2024	Toki, E. I., Tsoulos, I. G., Santamato, V., & Pange, J. (2024). Machine learning for predicting neurodevelopmental disorders in children. Applied Sciences, 14(2), 837.	Yes	Yes						No	Can't tell	Yes	No	Yes	Yes	Yes	Yes	Can't tell	Yes
